# Epidemiology of *Vibrio Cholerae* Infections in the Households of Cholera Patients in the Democratic Republic of the Congo: PICHA7 Prospective Cohort Study

**DOI:** 10.1101/2024.12.16.24318937

**Authors:** Christine Marie George, Presence Sanvura, Alves Namunesha, Jean-Claude Bisimwa, Kelly Endres, Willy Felicien, Camille Williams, Shubhanshi Trivedi, Kilee L. Davis, Jamie Perin, David A. Sack, Justin Bengehya, Ghislain Maheshe, Cirhuza Cikomola, Lucien Bisimwa, Daniel T. Leung, Alain Mwishingo

**Author notes:** **Corresponding Author:** Christine Marie George, PhD, Professor, Department of International Health, Program in Global Disease Epidemiology and Control, Johns Hopkins Bloomberg School of Public Health, 615 N. Wolfe Street, Room E5535, Baltimore, Maryland 21205-2103. Co-first author.

## Abstract

**Background:** The aim of this prospective cohort study is to build evidence on transmission dynamics and risk factors for *Vibrio cholerae* infections in cholera patient households.

**Methods:** Household contacts of cholera patients were observed for 1-month after the index cholera patient was admitted to a health facility for stool, serum, and water collection in urban Bukavu in South Kivu, Democratic Republic of the Congo. A *V. cholerae* infection was defined as a *V. cholerae* bacterial culture positive result during the 1-month surveillance period and/or a four-fold rise in a *V. cholerae* O1 serological antibody from baseline to the 1-month follow-up.

**Results:** Twenty-seven percent of contacts (134 of 491) of cholera patients had a *V. cholerae* infection during the surveillance period. Twelve percent (9 of 77) of cholera patient households had a stored water sample with *V. cholerae* by bacterial culture, and 7% (5 of 70) had a water source sample with *V. cholerae*. Significant risk factors for symptomatic *V. cholerae* infections among contacts were stored food left uncovered (Odds Ratio (OR): 2.39, 95% Confidence Interval (CI): 1.13, 5.05) and younger age (children <5 years) (OR: 2.09, 95% CI: 1.12, 3.90), and a drinking water source with >1 colony forming unit *E*.*coli* / 100mL (OR: 3.59, 95% CI: 1.46, 8.84) for *V. cholerae* infections.

**Conclusions:** The findings indicate a high risk of cholera among contacts of cholera patients in this urban cholera endemic setting, and the need for targeted water treatment and hygiene interventions to prevent household transmission of *V. cholerae*.

**Summary:** In this prospective cohort study in the Democratic Republic of the Congo, the majority of cholera patient households had multiple *Vibrio cholerae* infected household members and both source water and stored drinking water samples had *V. cholerae*.
