## Supplemental Tables for "Epidemiology of *Vibrio Cholerae* Infections in the Households of Cholera Patients in the Democratic Republic of the Congo: PICHA7 Prospective Cohort Study"

### Sheet: Supplemental Table 1
Supplementary Table 1. Individual Level Characteristics of Cholera Patient Households
	Household contacts with cultured-defined infection (N=481)		Household contacts with serologically defined infection (N=344)
	%	n	%	n
Baseline Age
Median ± SD (Min - Max) (Years)	13 ±16 (0-83)		12 ±15 (0-75)
0-5 Years	0.201663	97	0.189759	63
5-14 Years	0.334719	161	0.370482	123
14 Years or Greater	0.463617	223	0.439759	146
Female Gender	0.567568	273	0.56	194
Blood Group Status
O Blood Group	0.444175	183	0.42	138
A Blood Group	0.317961	131	0.334375	110
B Blood Group	0.206311	85	0.22	73
AB Blood Group	0.0286344	13	0.0262391	9
Reported Baseline Antibiotic Usage (past 48 hours)	0.1	42	0.08	25
Reports Antibiotic Usage During the Surveillance Period	0.36	170	0.33	114
Reported Baseline Oral Rehydration Solution (ORS) Usage (past 48 hours)	0.03	14	0.03	8
Reported ORS Usage During the 1-Month Surveillance Period	0.08	40	0.08	26
Baseline Intravenous Fluids	0.02	10	0.02	5
Intravenous Fluids During the 1-Month Surveillance Period	0.04	17	0.04	12
1. Household contacts were defined as individuals sharing the same cooking pot and residing in the same home with the cholera patient for the last three days and who also planned to reside with the cholera patient for the next month.

### Sheet: Supplemental Table 2
Supplementary Table 2. Household and Individual Level V. cholerae Infection Characteristics by Serological or Bacterial Culture Result
	Bacterial culture result1,2 (N=481)			Serology result1,3 (N=344)
Household Level Characteristics	%	n	N	%	n	N
Households with >1 Contact with an Infection	0.573171	47	82	0.450704	32	71
Households with >1 Contact with an Symptomatic Infection4	0.280488	23	82	0.352113	25	71
Households with >1 Infected Contact	0.268293	22	82	0.225352	16	71
Individual Level Characteristics
Household Contacts with an Infection	0.193347	93	481	0.159884	55	344
Household Contacts with Symptomatic Infections4	0.0732218	35	478	0.0466472	16	343
Household Contact with an Infection by Age Category
0-5 Years	0.225806	21	93	0.148148	8	54
5-14 Years	0.387097	36	93	0.407407	22	54
14 Years or Greater	0.387097	36	93	0.462963	25	54
Household Contact with an Infection by Sex
Female	0.505376	47	93	0.388889	21	54
Male	0.494624	46	93	0.62963	34	54
Household Contact First Day of Cholera Infection
Day 1	0.376344	35	93	-	-	-
Day 3	0.268817	25	93	-	-	-
Day 5	0.182796	17	93	-	-	-
Day 7	0.0645161	6	93	-	-	-
Day 9	0.0860215	8	93	-	-	-
Day 11	0.0107527	1	93	-	-	-
Month 1	0.0107527	1	93	-	-	-
1. Household contacts were defined as individuals sharing the same cooking pot and residing in the same home with the cholera patient for the last three days and who also planned to reside with the cholera patient for the next month. 2. A household contact with a V. cholerae infection was defined as a V. cholerae bacterial culture positive result during the 1-month surveillance period. 3. Househo…

### Sheet: Supplemental Table 3
Supplemental Table 3. Participant antibiotic use information
	Overall (N=578)			Index patient (N=87)			Household contact (N=491)
	%	n	N	%	n	N	%	n	N
Baseline (past 48 hours)
All antibiotics	0.13197	71	538	0.344828	30	87	0.0909091	41	451
doxycycline	0.00929368	5	538	0.0344828	3	87	0.00443459	2	451
ciprofloxacin	0.0111524	6	538	0.0114943	1	87	0.0110865	5	451
azithromycin	0	0	538	0	0	87	0	0	451
Baseline (past 2 weeks)
All antibiotics	0.182171	94	516	0.388235	33	85	0.141531	61	431
doxycycline	0.0116279	6	516	0.0352941	3	85	0.00696056	3	431
ciprofloxacin	0.0311284	16	514	0.0705882	6	85	0.02331	10	429
azithromycin	0	0	511	0	0	85	0	0	426
Day 7 (past week)
All antibiotics	0.0928726	43	463	0.136364	9	66	0.0856423	34	397
doxycycline	0.0172786	8	463	0.030303	2	66	0.0151134	6	397
ciprofloxacin	0.0172786	8	463	0.030303	2	66	0.0151134	6	397
azithromycin	0	0	463	0	0	66	0	0	397
Surveillance period
All antibiotics	0.423875	245	578	0.83908	73	87	0.350305	172	491
doxycycline	0.0813149	47	578	0.333333	29	87	0.0366599	18	491
ciprofloxacin	0.0588235	34	578	0.137931	12	87	0.0448065	22	491
azithromycin	0	0	578	0	0	87	0	0	491

### Sheet: Supplemental Table 4
Supplemental Table 4. Participant antibiotic and antiparasitic use information over surveillance period
	Overall (N=578)			Index patient (N=87)			Household contact (N=491)
	%	n	N	%	n	N	%	n	N
Surveillance period
All antibiotics	0.423875	245	578	0.83908	73	87	0.350305	172	491
Median ± SD (Min - Max)	0 ± 1.4 (0-7)			2 ± 1.7 (0-7)			0 ± 1.1 (0-7)
Metronidazole	0.207612	120	578	0.54023	47	87	0.148676	73	491
Amoxicillin	0.0951557	55	578	0.126437	11	87	0.089613	44	491
Mebendazole	0.0916955	53	578	0.252874	22	87	0.0631365	31	491
Doxycycline	0.0813149	47	578	0.333333	29	87	0.0366599	18	491
Ciprofloxacin	0.0588235	34	578	0.137931	12	87	0.0448065	22	491
Albendazole	0.0484429	28	578	0.195402	17	87	0.0224033	11	491
Tetracycline	0.0467128	27	578	0.103448	9	87	0.0366599	18	491
Co-trimoxazole	0.0276817	16	578	0.0114943	1	87	0.0305499	15	491
Erythromycin	0.0224913	13	578	0.045977	4	87	0.0183299	9	491
Cloxacillin	0.0224913	13	578	0.0114943	1	87	0.0244399	12	491
Penicillin	0.0138408	8	578	0	0	87	0.0162933	8	491
Quinolone	0.0103806	6	578	0.0114943	1	87	0.0101833	5	491
Nidazoxamide	0.00865052	5	578	0.0229885	2	87	0.00610998	3	491
Tinidazole	0.00692042	4	578	0.0229885	2	87	0.00407332	2	491
Ampiciline	0.00346021	2	578	0.0114943	1	87	0.00203666	1	491
Cefixime	0.00346021	2	578	0.0229885	2	87	0	0	491
Gentamicin	0.0017301	1	578	0	0	87	0.00203666	1	491
Norfloxacine	0.0017301	1	578	0	0	87	0.00203666	1	491
